# First Detection of WHO-validated artemisinin resistance *Plasmodium falciparum* K13 C469Y mutation in patient from Senegal

**DOI:** 10.64898/2026.09.11.26362519

**Authors:** Amy Gaye, Bassirou Ngom, Djiby Sow, Aita Sene, Mariama Toure, Abdoullaye Tine, Yaye Die Ndiaye, Baba Dieye, Khadim Diongue, Younouss Diedhiou, Mame Fama Ndiaye, Mouhamadou Ndiaye, Amadou Moctar Mbaye, Aliou Thiongane, Naby Kaly Standeur, Lamine Ndiaye, Daba Zoumarou, Jules François Gomis, Mame Cheikh Seck, Ibrahima Mbaye Ndiaye, Ibrahima Diallo, ElHadje Doucoure, Ndeye Coumba Diop, Abdoulaye Kane Dia, Aida Sadikh Badiane, Mamadou Alpha Diallo, Awa Bineta Deme, Daouda Ndiaye

## Abstract

Artemisinin-based Combination Therapies (ACTs) remain the first-line treatment for uncomplicated *Plasmodium falciparum* malaria in Senegal. The recent emergence of World Health Organization (WHO)-validated *Pfkelch13* (*K13*) mutations associated with artemisinin partial resistance in Africa highlights the need for continuous molecular surveillance. We conducted a nationwidegenomic surveillance study of 3,800 *P. falciparum* isolates collected from nine malaria-endemic regions of Senegal during 2023-2024. Mutations in the *K13* gene were detected using targeted amplicon deep sequencing, and mutations were independently confirmed by allele-specific quantitative PCR (qPCR). Among all isolates analyzed, a single sample collected in Kafountine, Ziguinchor Region, harbored the WHO-validated K13 C469Y mutation at a allele frequency of approximately 15%, indicating a minority mutant parasite population. Allele-specific qPCR confirmed the presence of the mutant allele, and epidemiologic investigation indicated the patient had no recent travel history outside the study area, suggesting local acquisition. No additional WHO-validated *K13* resistance mutations were detected, and the patient recovered completely following treatment with artemether-lumefantrine. To our knowledge, this finding represents the first detection of the WHO-validated *K13* C469Y mutation in Senegal. Although identified in a single mixed infection and not associated with clinical evidence of ACT failure, the detection of a validated artemisinin resistance mutation prompts deeper investigation and underscores the importance of integrating molecular surveillance into routine malaria control programs to enable early detection of emerging resistance to support evidence-based public health decision-making.
