## Supplementary Table for "First Detection of WHO-validated artemisinin resistance *Plasmodium falciparum* K13 C469Y mutation in patient from Senegal": Supplementary Table.xlsx

### Sheet: Table of Contents
Appendix Table S1. Complete list of target genes with allele profiles and read counts from the sample carrying the C469Y mutation using the MAD4HatTeR pipeline.
Appendix Table S2. Variant allele frequencies and genomic information for the sample carrying the C469Y mutation using the MaRS pipeline.

### Sheet:  Table2. MaRS_ C469Y_merge
merged_final_snp
Sample_name	CHROM	POS	AA_change	AVG_VAF	AVG_COV	REF	ALT	VARTYPE	Annotation	VarCal	Confidence	VOI	Type	SNP_Report
KAFSXX-0449	DHFR	152.0	N51I	100.0%	234	A	T	SNP	missense_variant	Samtools,freeBayes,HaplotypeCaller,VarDict_v1.8.2	4.0	N51I	Mutation	Reportable SNP
KAFSXX-0449	DHFR	175.0	C59R	100.0%	120	T	C	SNP	missense_variant	Samtools,freeBayes,HaplotypeCaller,VarDict_v1.8.2	4.0	C59R	Mutation	Reportable SNP
KAFSXX-0449	DHFR	323.0	S108N	100.0%	240	G	A	SNP	missense_variant	Samtools,freeBayes,HaplotypeCaller,VarDict_v1.8.2	4.0	S108N	Mutation	Reportable SNP
KAFSXX-0449	DHPS	1482.0	S436A	10.0%	454	T	G	SNP	missense_variant	HaplotypeCaller,VarDict_v1.8.2	2.0	S436A	Mutation	Reportable SNP
KAFSXX-0449	DHPS	1486.0	A437G	100.0%	397	C	G	SNP	missense_variant	Samtools,HaplotypeCaller,VarDict_v1.8.2	3.0	A437G	Mutation	Reportable SNP
KAFSXX-0449	DHPS	2013.0	A613S	10.0%	507	G	T	SNP	missense_variant	freeBayes,HaplotypeCaller,VarDict_v1.8.2	3.0	A613S	Mutation	Reportable SNP
KAFSXX-0449	K13	1406.0	C469Y	20.0%	855	G	A	SNP	missense_variant	HaplotypeCaller	1.0	C469Y	Mutation	Reportable SNP
KAFSXX-0449	PfCRT	494.0	M74I	80.0%	42	G	T	SNP	missense_variant	Samtools	1.0	M74I	Mutation	Reportable SNP
KAFSXX-0449	PfCRT	495.0	N75E	80.0%	41	AAT	GAT	SNP	missense_variant	Samtools	1.0	N75E	Mutation	Reportable SNP
KAFSXX-0449	PfCRT	499.0	K76T	90.0%	175	A	C	SNP	missense_variant	Samtools,HaplotypeCaller	2.0	K76T	Mutation	Reportable SNP
KAFSXX-0449	PfCRT	1281.0	A220S	90.0%	8	G	T	SNP	missense_variant	Samtools,freeBayes,HaplotypeCaller,VarDict_v1.8.2	4.0	A220S	Mutation	Reportable SNP
KAFSXX-0449	PfCRT	2474.0	I356T	100.0%	174	T	C	SNP	missense_variant	Samtools,freeBayes,HaplotypeCaller,VarDict_v1.8.2	4.0	I356T	Mutation	Reportable SNP
KAFSXX-0449	PfMDR1	551.0	Y184F	10.0%	314	A	T	SNP	missense_variant	freeBayes,HaplotypeCaller,VarDict_v1.8.2	3.0	Y184F	Mutation	Reportable SNP
KAFSXX-0449	PfMDR1	3112.0	Q1038K	10.0%	316	C	A	SNP	missense_variant	freeBayes	1.0	Q1038K	Mutation	Novel SNP
KAFSXX-0449	K13		P441		1649							P441L	WildType	Reportable SNP
KAFSXX-0449	K13		F446		1645							F446I	WildType	Reportable SNP
KAFSXX-0449	K13		G449		2508							G449A	WildType	Reportable SNP
KAFSXX-0449	K13		N458		3348							N458Y	WildType	Reportable SNP
KAFSXX-0449	K13		C469		4793							C469F	WildType	Reportable SNP
KAFSXX-0449	K13		M476		4889							M476I	WildType	Reportable SNP
KAFSXX-0449	K13		A481		3495							A481V	WildType	Reportable SNP
KAFSXX-0449	K13		Y493		5090							Y493H	WildType	Reportable SNP
KAFSXX-0449	K13		R515		38138							R515K	WildType	Reportable SNP
KAFSXX-0449	K13		P527		38984							P527H	WildType	Reportable SNP
KAFSXX-0449	K13		N537		37399							N537I	WildType	Reportable SNP
KAFSXX-0449	K13		G538		37306							G538V	WildType	Reportable SNP
KAFSXX-0449	K13		R539		37335							R539T	WildType	Reportable SNP
KAFSXX-0449	K13		I543		35160							I543T	WildType	Reportable SNP
KAFSXX-0449	K13		P553		81471							P553L	WildType	Reportable SNP
KAFSXX-0449	K13		R561		49139							R561H	WildType	Reportable SNP
KAFSXX-0449	K13		V568		48630							V568G	WildType	Reportable SNP
KAFSXX-0449	K13		P574		48697							P574L	WildType	Reportable SNP
KAFSXX-0449	K13		A578		57363							A578S	WildType	Reportable SNP
KAFSXX-0449	K13		C580		57202							C580Y	WildType	Reportable SNP
KAFSXX-0449	K13		D584		56847							D584V	WildType	Reportable SNP
KAFSXX-0449	K13		R622		9337							R622I	WildType	Reportable SNP
KAFSXX-0449	K13		A675		653							A675V	WildType	Reportable SNP
KAFSXX-0449	DHFR		A16		151							A16V	WildType	Reportable SNP
KAFSXX-0449	DHFR		I164		321							I164L	WildType	Reportable SNP
KAFSXX-0449	PfMDR1		N86		53							N86Y	WildType	Reportable SNP
KAFSXX-0449	PfMDR1		S1034		320							S1034C	WildType	Reportable SNP
KAFSXX-0449	PfMDR1		N1042		316							N1042D	WildType	Reportable SNP
KAFSXX-0449	PfMDR1		D1246		591							D1246Y	WildType	Reportable SNP
KAFSXX-0449	DHPS		I431		701							I431V	WildType	Reportable SNP
KAFSXX-0449	DHPS		S436		723							S436H	WildType	Reportable SNP
KAFSXX-0449	DHPS		K540		173							K540E	WildType	Reportable SNP
KAFSXX-0449	DHPS		A581		673							A581G	WildType	Reportable SNP
KAFSXX-0449	DHPS		A613		646							A613T	WildType	Reportable SNP
KAFSXX-0449	PfCRT		C72		1932							C72S	WildType	Reportable SNP
KAFSXX-0449	PfCRT		V73		1931							V73V	WildType	Reportable SNP
KAFSXX-0449	PfCRT		T93		948							T93S	WildType	Reportable SNP
KAFSXX-0449	PfCRT		H97		949							H97Y	WildType	Reportable SNP
KAFSXX-0449	PfCRT		F145		72							F145I	WildType	Reportable SNP
KAFSXX-0449	PfCRT		I218		9							I218F	WildType	Reportable SNP
KAFSXX-0449	PfCRT		Q271		0							Q271E	WildType	No coverage
KAFSXX-0449	PfCRT		N326		0							N326S	WildType	No coverage
KAFSXX-0449	PfCRT		M343		212							M343L	WildType	Reportable SNP
KAFSXX-0449	PfCRT		C350		216							C350R	WildType	Reportable SNP
KAFSXX-0449	PfCRT		G353		215							G353V	WildType	Reportable SNP
KAFSXX-0449	PfCRT		R371		4							R371I	WildType	Reportable SNP

### Sheet: Table1. Full Read counts
SampleID	GeneID	Gene	CodonID	RefCodon	Codon	CodonRefAlt	RefAA	AA	AARefAlt	FollowsIndel	CodonMasked	MultipleLoci	Reads
SEN_2024_KAF.SXX_0449.r6	104300	ubp1	1525	GAC	GAC	REF	D	D	REF	FALSE	FALSE	FALSE	853
SEN_2024_KAF.SXX_0449.r6	304600	csp	293	GTA	GTA	REF	V	V	REF	FALSE	FALSE	FALSE	308
SEN_2024_KAF.SXX_0449.r6	304600	csp	294	GAT	GAT	REF	D	D	REF	FALSE	FALSE	FALSE	308
SEN_2024_KAF.SXX_0449.r6	304600	csp	295	GAA	GAA	REF	E	E	REF	FALSE	FALSE	FALSE	308
SEN_2024_KAF.SXX_0449.r6	304600	csp	296	AAT	AAT	REF	N	N	REF	FALSE	FALSE	FALSE	308
SEN_2024_KAF.SXX_0449.r6	304600	csp	297	GCT	GCT	REF	A	A	REF	FALSE	FALSE	FALSE	308
SEN_2024_KAF.SXX_0449.r6	304600	csp	298	AAT	AAA	ALT	N	K	ALT	FALSE	FALSE	FALSE	1
SEN_2024_KAF.SXX_0449.r6	304600	csp	298	AAT	AAT	REF	N	N	REF	FALSE	FALSE	FALSE	307
SEN_2024_KAF.SXX_0449.r6	304600	csp	299	GCC	GCC	REF	A	A	REF	FALSE	FALSE	FALSE	308
SEN_2024_KAF.SXX_0449.r6	304600	csp	300	AAC	AAC	REF	N	N	REF	FALSE	FALSE	FALSE	308
SEN_2024_KAF.SXX_0449.r6	304600	csp	301	AGT	AAT	ALT	S	N	ALT	FALSE	FALSE	FALSE	308
SEN_2024_KAF.SXX_0449.r6	304600	csp	302	GCT	GCT	REF	A	A	REF	FALSE	FALSE	FALSE	308
SEN_2024_KAF.SXX_0449.r6	304600	csp	314	AAG	AAG	REF	K	K	REF	FALSE	FALSE	FALSE	307
SEN_2024_KAF.SXX_0449.r6	304600	csp	314	AAG	CAG	ALT	K	Q	ALT	FALSE	FALSE	FALSE	1
SEN_2024_KAF.SXX_0449.r6	304600	csp	317	AAA	ACA	ALT	K	T	ALT	FALSE	FALSE	FALSE	39
SEN_2024_KAF.SXX_0449.r6	304600	csp	317	AAA	GAA	ALT	K	E	ALT	FALSE	FALSE	FALSE	269
SEN_2024_KAF.SXX_0449.r6	304600	csp	352	AAT	AAT	REF	N	N	REF	FALSE	FALSE	FALSE	762
SEN_2024_KAF.SXX_0449.r6	304600	csp	352	AAT	GGT	ALT	N	G	ALT	FALSE	FALSE	FALSE	122
SEN_2024_KAF.SXX_0449.r6	304600	csp	354	CCT	CCT	REF	P	P	REF	FALSE	FALSE	FALSE	762
SEN_2024_KAF.SXX_0449.r6	304600	csp	354	CCT	TCT	ALT	P	S	ALT	FALSE	FALSE	FALSE	122
SEN_2024_KAF.SXX_0449.r6	304600	csp	356	GAC	AAC	ALT	D	N	ALT	FALSE	FALSE	FALSE	122
SEN_2024_KAF.SXX_0449.r6	304600	csp	356	GAC	GAC	REF	D	D	REF	FALSE	FALSE	FALSE	762
SEN_2024_KAF.SXX_0449.r6	304600	csp	357	GAA	CAA	ALT	E	Q	ALT	FALSE	FALSE	FALSE	4
SEN_2024_KAF.SXX_0449.r6	304600	csp	357	GAA	GAA	REF	E	E	REF	FALSE	FALSE	FALSE	880
SEN_2024_KAF.SXX_0449.r6	304600	csp	380	GTC	GTC	REF	V	V	REF	FALSE	FALSE	TRUE	1077
SEN_2024_KAF.SXX_0449.r6	323400	Ripr	985	TAT	TAT	REF	Y	Y	REF	FALSE	FALSE	FALSE	241
SEN_2024_KAF.SXX_0449.r6	417200	dhfr	16	GCA	GCA	REF	A	A	REF	FALSE	FALSE	FALSE	174
SEN_2024_KAF.SXX_0449.r6	417200	dhfr	51	AAT	ATT	ALT	N	I	ALT	FALSE	FALSE	FALSE	174
SEN_2024_KAF.SXX_0449.r6	417200	dhfr	59	TGT	CGT	ALT	C	R	ALT	FALSE	FALSE	FALSE	174
SEN_2024_KAF.SXX_0449.r6	417200	dhfr	108	AGC	AAC	ALT	S	N	ALT	FALSE	FALSE	FALSE	353
SEN_2024_KAF.SXX_0449.r6	417200	dhfr	164	ATA	ATA	REF	I	I	REF	FALSE	FALSE	FALSE	353
SEN_2024_KAF.SXX_0449.r6	417200	dhfr	185	ACT	ACT	REF	T	T	REF	FALSE	FALSE	FALSE	204
SEN_2024_KAF.SXX_0449.r6	424100	Rh5	147	TAT	CAT	ALT	Y	H	ALT	FALSE	FALSE	FALSE	272
SEN_2024_KAF.SXX_0449.r6	424100	Rh5	147	TAT	TAT	REF	Y	Y	REF	FALSE	FALSE	FALSE	18
SEN_2024_KAF.SXX_0449.r6	424100	Rh5	170	CAT	CAT	REF	H	H	REF	FALSE	FALSE	FALSE	290
SEN_2024_KAF.SXX_0449.r6	424100	Rh5	197	TCC	TCC	REF	S	S	REF	FALSE	FALSE	FALSE	290
SEN_2024_KAF.SXX_0449.r6	424100	Rh5	203	TGT	TAT	ALT	C	Y	ALT	FALSE	FALSE	FALSE	272
SEN_2024_KAF.SXX_0449.r6	424100	Rh5	203	TGT	TGT	REF	C	C	REF	FALSE	FALSE	FALSE	18
SEN_2024_KAF.SXX_0449.r6	523000	mdr1	86	AAT	AAT	REF	N	N	REF	FALSE	FALSE	FALSE	59
SEN_2024_KAF.SXX_0449.r6	523000	mdr1	182	GGT	GGT	REF	G	G	REF	FALSE	FALSE	FALSE	460
SEN_2024_KAF.SXX_0449.r6	523000	mdr1	184	TAT	TAT	REF	Y	Y	REF	FALSE	FALSE	FALSE	411
SEN_2024_KAF.SXX_0449.r6	523000	mdr1	184	TAT	TTT	ALT	Y	F	ALT	FALSE	FALSE	FALSE	49
SEN_2024_KAF.SXX_0449.r6	523000	mdr1	186	TGG	TGG	REF	W	W	REF	FALSE	FALSE	FALSE	460
SEN_2024_KAF.SXX_0449.r6	523000	mdr1	371	ACA	ACA	REF	T	T	REF	FALSE	FALSE	FALSE	237
SEN_2024_KAF.SXX_0449.r6	523000	mdr1	1034	AGT	AGT	REF	S	S	REF	FALSE	FALSE	FALSE	387
SEN_2024_KAF.SXX_0449.r6	523000	mdr1	1042	AAT	AAT	REF	N	N	REF	FALSE	FALSE	FALSE	387
SEN_2024_KAF.SXX_0449.r6	523000	mdr1	1246	GAT	GAT	REF	D	D	REF	FALSE	FALSE	FALSE	354
SEN_2024_KAF.SXX_0449.r6	709000	crt	48	TTT	TTT	REF	F	F	REF	FALSE	FALSE	TRUE	1111
SEN_2024_KAF.SXX_0449.r6	709000	crt	52	TTT	TTT	REF	F	F	REF	FALSE	FALSE	TRUE	1111
SEN_2024_KAF.SXX_0449.r6	709000	crt	72	TGT	TGT	REF	C	C	REF	FALSE	FALSE	TRUE	1111
SEN_2024_KAF.SXX_0449.r6	709000	crt	73	GTA	GTA	REF	V	V	REF	FALSE	FALSE	TRUE	1111
SEN_2024_KAF.SXX_0449.r6	709000	crt	74	ATG	ATG	REF	M	M	REF	FALSE	FALSE	TRUE	36
SEN_2024_KAF.SXX_0449.r6	709000	crt	74	ATG	ATT	ALT	M	I	ALT	FALSE	FALSE	TRUE	1075
SEN_2024_KAF.SXX_0449.r6	709000	crt	75	AAT	AAT	REF	N	N	REF	FALSE	FALSE	TRUE	36
SEN_2024_KAF.SXX_0449.r6	709000	crt	75	AAT	GAA	ALT	N	E	ALT	FALSE	FALSE	TRUE	1075
SEN_2024_KAF.SXX_0449.r6	709000	crt	76	AAA	AAA	REF	K	K	REF	FALSE	FALSE	TRUE	36
SEN_2024_KAF.SXX_0449.r6	709000	crt	76	AAA	ACA	ALT	K	T	ALT	FALSE	FALSE	TRUE	1075
SEN_2024_KAF.SXX_0449.r6	709000	crt	93	ACA	ACA	REF	T	T	REF	FALSE	FALSE	TRUE	1111
SEN_2024_KAF.SXX_0449.r6	709000	crt	97	CAC	CAC	REF	H	H	REF	FALSE	FALSE	FALSE	548
SEN_2024_KAF.SXX_0449.r6	709000	crt	101	TGT	TGT	REF	C	C	REF	FALSE	FALSE	FALSE	548
SEN_2024_KAF.SXX_0449.r6	709000	crt	145	TTC	TTC	REF	F	F	REF	FALSE	FALSE	FALSE	81
SEN_2024_KAF.SXX_0449.r6	709000	crt	218	ATT	ATT	REF	I	I	REF	FALSE	FALSE	FALSE	13
SEN_2024_KAF.SXX_0449.r6	709000	crt	220	GCC	TCC	ALT	A	S	ALT	FALSE	FALSE	FALSE	13
SEN_2024_KAF.SXX_0449.r6	709000	crt	343	ATG	ATG	REF	M	M	REF	FALSE	FALSE	FALSE	254
SEN_2024_KAF.SXX_0449.r6	709000	crt	350	TGT	TGT	REF	C	C	REF	FALSE	FALSE	FALSE	254
SEN_2024_KAF.SXX_0449.r6	709000	crt	353	GGT	GGT	REF	G	G	REF	FALSE	FALSE	FALSE	254
SEN_2024_KAF.SXX_0449.r6	709000	crt	356	ATA	ACA	ALT	I	T	ALT	FALSE	FALSE	FALSE	248
SEN_2024_KAF.SXX_0449.r6	709000	crt	356	ATA	ATA	REF	I	I	REF	FALSE	FALSE	TRUE	13
SEN_2024_KAF.SXX_0449.r6	720700	pib7	1484	TGT	TGT	REF	C	C	REF	FALSE	TRUE	FALSE	176
SEN_2024_KAF.SXX_0449.r6	810800	dhps	431	ATA	ATA	REF	I	I	REF	FALSE	FALSE	FALSE	447
SEN_2024_KAF.SXX_0449.r6	810800	dhps	436	TCT	GCT	ALT	S	A	ALT	FALSE	FALSE	FALSE	64
SEN_2024_KAF.SXX_0449.r6	810800	dhps	436	TCT	TCT	REF	S	S	REF	FALSE	FALSE	FALSE	383
SEN_2024_KAF.SXX_0449.r6	810800	dhps	437	GGT	GGT	REF	G	G	REF	FALSE	FALSE	FALSE	447
SEN_2024_KAF.SXX_0449.r6	810800	dhps	540	AAA	AAA	REF	K	K	REF	FALSE	FALSE	FALSE	193
SEN_2024_KAF.SXX_0449.r6	810800	dhps	581	GCG	GCG	REF	A	A	REF	FALSE	FALSE	TRUE	761
SEN_2024_KAF.SXX_0449.r6	810800	dhps	613	GCC	GCC	REF	A	A	REF	FALSE	FALSE	FALSE	483
SEN_2024_KAF.SXX_0449.r6	810800	dhps	613	GCC	TCC	ALT	A	S	ALT	FALSE	FALSE	FALSE	85
SEN_2024_KAF.SXX_0449.r6	1251200	coronin	50	GGA	GGA	REF	G	G	REF	FALSE	FALSE	FALSE	310
SEN_2024_KAF.SXX_0449.r6	1251200	coronin	100	AGA	AGA	REF	R	R	REF	FALSE	FALSE	TRUE	1468
SEN_2024_KAF.SXX_0449.r6	1251200	coronin	107	GAG	GAG	REF	E	E	REF	FALSE	FALSE	TRUE	1468
SEN_2024_KAF.SXX_0449.r6	1318100	fd	193	GAC	GAC	REF	D	D	REF	FALSE	FALSE	FALSE	180
SEN_2024_KAF.SXX_0449.r6	1343700	k13	210	AGT	AGT	REF	S	S	REF	FALSE	FALSE	FALSE	4017
SEN_2024_KAF.SXX_0449.r6	1343700	k13	250	GAA	GAA	REF	E	E	REF	FALSE	FALSE	FALSE	4017
SEN_2024_KAF.SXX_0449.r6	1343700	k13	310	TTA	TTA	REF	L	L	REF	FALSE	FALSE	FALSE	2746
SEN_2024_KAF.SXX_0449.r6	1343700	k13	360	ATT	ATT	REF	I	I	REF	FALSE	FALSE	FALSE	2746
SEN_2024_KAF.SXX_0449.r6	1343700	k13	436	GGT	GGT	REF	G	G	REF	FALSE	FALSE	FALSE	1975
SEN_2024_KAF.SXX_0449.r6	1343700	k13	437	ATT	ATT	REF	I	I	REF	FALSE	FALSE	FALSE	1975
SEN_2024_KAF.SXX_0449.r6	1343700	k13	441	CCA	CCA	REF	P	P	REF	FALSE	FALSE	FALSE	1975
SEN_2024_KAF.SXX_0449.r6	1343700	k13	442	TTC	TTC	REF	F	F	REF	FALSE	FALSE	FALSE	1975
SEN_2024_KAF.SXX_0449.r6	1343700	k13	446	TTT	TTT	REF	F	F	REF	FALSE	FALSE	FALSE	1975
SEN_2024_KAF.SXX_0449.r6	1343700	k13	449	GGT	GGT	REF	G	G	REF	FALSE	FALSE	FALSE	1975
SEN_2024_KAF.SXX_0449.r6	1343700	k13	452	GAT	GAT	REF	D	D	REF	FALSE	FALSE	FALSE	1975
SEN_2024_KAF.SXX_0449.r6	1343700	k13	454	GTA	GTA	REF	V	V	REF	FALSE	FALSE	FALSE	1975
SEN_2024_KAF.SXX_0449.r6	1343700	k13	458	AAT	AAT	REF	N	N	REF	FALSE	FALSE	FALSE	1975
SEN_2024_KAF.SXX_0449.r6	1343700	k13	469	TGC	TAC	ALT	C	Y	ALT	FALSE	FALSE	TRUE	594
SEN_2024_KAF.SXX_0449.r6	1343700	k13	469	TGC	TGC	REF	C	C	REF	FALSE	FALSE	TRUE	3329
SEN_2024_KAF.SXX_0449.r6	1343700	k13	476	ATG	ATG	REF	M	M	REF	FALSE	FALSE	TRUE	3923
SEN_2024_KAF.SXX_0449.r6	1343700	k13	479	AAA	AAA	REF	K	K	REF	FALSE	TRUE	TRUE	3923
SEN_2024_KAF.SXX_0449.r6	1343700	k13	480	AAA	AAA	REF	K	K	REF	FALSE	TRUE	TRUE	3923
SEN_2024_KAF.SXX_0449.r6	1343700	k13	481	GCT	GCT	REF	A	A	REF	FALSE	FALSE	TRUE	3923
SEN_2024_KAF.SXX_0449.r6	1343700	k13	483	TTT	TTT	REF	F	F	REF	FALSE	FALSE	TRUE	3923
SEN_2024_KAF.SXX_0449.r6	1343700	k13	485	AGT	AGT	REF	S	S	REF	FALSE	FALSE	TRUE	3923
SEN_2024_KAF.SXX_0449.r6	1343700	k13	493	TAC	TAC	REF	Y	Y	REF	FALSE	FALSE	TRUE	3923
SEN_2024_KAF.SXX_0449.r6	1343700	k13	494	GTT	GTT	REF	V	V	REF	FALSE	FALSE	TRUE	3923
SEN_2024_KAF.SXX_0449.r6	1343700	k13	504	GCT	GCT	REF	A	A	REF	FALSE	FALSE	FALSE	1948
SEN_2024_KAF.SXX_0449.r6	1343700	k13	510	GTG	GTG	REF	V	V	REF	FALSE	FALSE	FALSE	1948
SEN_2024_KAF.SXX_0449.r6	1343700	k13	515	AGA	AGA	REF	R	R	REF	FALSE	FALSE	FALSE	1948
SEN_2024_KAF.SXX_0449.r6	1343700	k13	520	GTT	GTT	REF	V	V	REF	FALSE	FALSE	TRUE	44521
SEN_2024_KAF.SXX_0449.r6	1343700	k13	522	AGT	AGT	REF	S	S	REF	FALSE	FALSE	TRUE	44521
SEN_2024_KAF.SXX_0449.r6	1343700	k13	527	CCT	CCT	REF	P	P	REF	FALSE	FALSE	TRUE	44521
SEN_2024_KAF.SXX_0449.r6	1343700	k13	537	AAT	AAT	REF	N	N	REF	FALSE	FALSE	FALSE	42573
SEN_2024_KAF.SXX_0449.r6	1343700	k13	538	GGT	GGT	REF	G	G	REF	FALSE	FALSE	FALSE	42573
SEN_2024_KAF.SXX_0449.r6	1343700	k13	539	AGA	AGA	REF	R	R	REF	FALSE	FALSE	FALSE	42573
SEN_2024_KAF.SXX_0449.r6	1343700	k13	540	ATT	ATT	REF	I	I	REF	FALSE	FALSE	FALSE	42573
SEN_2024_KAF.SXX_0449.r6	1343700	k13	543	ATT	ATT	REF	I	I	REF	FALSE	FALSE	FALSE	42573
SEN_2024_KAF.SXX_0449.r6	1343700	k13	544	GGG	GGG	REF	G	G	REF	FALSE	FALSE	FALSE	42573
SEN_2024_KAF.SXX_0449.r6	1343700	k13	546	TAT	TAT	REF	Y	Y	REF	FALSE	FALSE	FALSE	42573
SEN_2024_KAF.SXX_0449.r6	1343700	k13	553	CCG	CCG	REF	P	P	REF	FALSE	FALSE	FALSE	42573
SEN_2024_KAF.SXX_0449.r6	1343700	k13	555	GTA	GTA	REF	V	V	REF	FALSE	FALSE	TRUE	52147
SEN_2024_KAF.SXX_0449.r6	1343700	k13	561	CGT	CGT	REF	R	R	REF	FALSE	FALSE	TRUE	51346
SEN_2024_KAF.SXX_0449.r6	1343700	k13	568	GTG	GTG	REF	V	V	REF	FALSE	FALSE	TRUE	52147
SEN_2024_KAF.SXX_0449.r6	1343700	k13	574	CCT	CCT	REF	P	P	REF	FALSE	FALSE	TRUE	52147
SEN_2024_KAF.SXX_0449.r6	1343700	k13	575	AGA	AGA	REF	R	R	REF	FALSE	FALSE	TRUE	52147
SEN_2024_KAF.SXX_0449.r6	1343700	k13	578	GCT	GCT	REF	A	A	REF	FALSE	FALSE	TRUE	52147
SEN_2024_KAF.SXX_0449.r6	1343700	k13	580	TGT	TGT	REF	C	C	REF	FALSE	FALSE	TRUE	52147
SEN_2024_KAF.SXX_0449.r6	1343700	k13	581	GTT	GTT	REF	V	V	REF	FALSE	FALSE	TRUE	52147
SEN_2024_KAF.SXX_0449.r6	1343700	k13	584	GAT	GAT	REF	D	D	REF	FALSE	FALSE	TRUE	52147
SEN_2024_KAF.SXX_0449.r6	1343700	k13	596	GAG	GAG	REF	E	E	REF	FALSE	FALSE	FALSE	9574
SEN_2024_KAF.SXX_0449.r6	1343700	k13	597	AGA	AGA	REF	R	R	REF	FALSE	FALSE	FALSE	9574
SEN_2024_KAF.SXX_0449.r6	1343700	k13	598	TTA	TTA	REF	L	L	REF	FALSE	FALSE	FALSE	9574
SEN_2024_KAF.SXX_0449.r6	1343700	k13	599	AAT	AAT	REF	N	N	REF	FALSE	FALSE	FALSE	9574
SEN_2024_KAF.SXX_0449.r6	1343700	k13	605	GAA	GAA	REF	E	E	REF	FALSE	TRUE	FALSE	9574
SEN_2024_KAF.SXX_0449.r6	1343700	k13	607	AAA	AAA	REF	K	K	REF	FALSE	TRUE	FALSE	9574
SEN_2024_KAF.SXX_0449.r6	1343700	k13	613	CAA	CAA	REF	Q	Q	REF	FALSE	FALSE	FALSE	9574
SEN_2024_KAF.SXX_0449.r6	1343700	k13	622	AGA	AGA	REF	R	R	REF	FALSE	FALSE	FALSE	736
SEN_2024_KAF.SXX_0449.r6	1343700	k13	631	CTT	CTT	REF	L	L	REF	FALSE	FALSE	FALSE	736
SEN_2024_KAF.SXX_0449.r6	1343700	k13	641	GAT	GAT	REF	D	D	REF	FALSE	FALSE	FALSE	736
SEN_2024_KAF.SXX_0449.r6	1343700	k13	656	TTT	TTT	REF	F	F	REF	FALSE	FALSE	FALSE	736
SEN_2024_KAF.SXX_0449.r6	1343700	k13	659	AGA	AGA	REF	R	R	REF	FALSE	FALSE	FALSE	736
SEN_2024_KAF.SXX_0449.r6	1343700	k13	661	CAA	CAA	REF	Q	Q	REF	FALSE	FALSE	FALSE	736
SEN_2024_KAF.SXX_0449.r6	1343700	k13	662	TTT	TTT	REF	F	F	REF	FALSE	FALSE	FALSE	736
SEN_2024_KAF.SXX_0449.r6	1343700	k13	667	CCA	CCA	REF	P	P	REF	FALSE	FALSE	FALSE	736
SEN_2024_KAF.SXX_0449.r6	1343700	k13	673	TTT	TTT	REF	F	F	REF	FALSE	FALSE	FALSE	736
SEN_2024_KAF.SXX_0449.r6	1343700	k13	675	GCT	GCT	REF	A	A	REF	FALSE	FALSE	FALSE	736
SEN_2024_KAF.SXX_0449.r6	1343700	k13	690	GGC	GGC	REF	G	G	REF	FALSE	FALSE	FALSE	736
SEN_2024_KAF.SXX_0449.r6	1362500	exo	415	GAG	GAG	REF	E	E	REF	FALSE	FALSE	FALSE	172
SEN_2024_KAF.SXX_0449.r6	1447900	mdr2	463	GAT	GAT	REF	D	D	REF	FALSE	FALSE	FALSE	226
SEN_2024_KAF.SXX_0449.r6	1447900	mdr2	484	ACA	ACA	REF	T	T	REF	FALSE	FALSE	FALSE	226
SEN_2024_KAF.SXX_0449.r6	1447900	mdr2	492	ATT	ATT	REF	I	I	REF	FALSE	FALSE	FALSE	226
SEN_2024_KAF.SXX_0449.r6	1447900	mdr2	515	ATA	ATA	REF	I	I	REF	FALSE	FALSE	FALSE	226
SEN_2024_KAF.SXX_0449.r6	1460900	arps10	127	GTG	GTG	REF	V	V	REF	FALSE	FALSE	FALSE	183
SEN_2024_KAF.SXX_0449.r6	1460900	arps10	128	GAT	GAT	REF	D	D	REF	FALSE	FALSE	FALSE	183
